# The epidemiology of human *Taenia solium* infections: a systematic review of the distribution in Eastern and Southern Africa

**DOI:** 10.1101/2022.12.21.22283765

**Authors:** Gideon Zulu, Dominik Stelzle, Kabemba E. Mwape, Tamara M. Welte, Hilde Strømme, Chishimba Mubanga, Wilbroad Mutale, Annette Abraham, Alex Hachangu, Veronika Schmidt, Chummy. S. Sikasunge, Isaac. K. Phiri, Andrea S. Winkler

## Abstract

**Background:** *Taenia solium* is a tapeworm that causes taeniosis in humans and cysticercosis in humans and pigs. Within Eastern and Southern Africa (ESA), there are many countries in which information on the presence of human taeniosis and cysticercosis is missing. This systematic review aimed to describe the current information available and gaps in the epidemiology of human *T. solium* infections in ESA.

**Methods/Principle Findings:** Scientific literature published between 1^st^ January 2000 and 20^th^ June 2022 in international databases [MEDLINE (Ovid), Embase (Ovid), Global Health (Ovid), Scopus (Elsevier), African Index Medicus (via WHO Global Index Medicus), and Open Grey] was systematically reviewed for ESA following the PRISMA approach. The study area included 27 countries that make up the ESA region. Information on either taeniosis, cysticercosis or NCC was available for 16 of 27 countries within the region. Most case reports for cysticercosis and NCC were from South Africa, while Tanzania had the most aggregated cysticercosis reports. Eleven countries reported on NCC with seven countries reporting data on NCC and epilepsy. Unconfirmed human T. solium taeniosis cases were reported in nine countries while two countries (Madagascar and Zambia) reported confirmed T. solium cases. The cysticercosis seroprevalence ranged between 0.99 - 40.8% on antigen (Ag) tests and between 1.7 - 45.3% on antibody (Ab) tests, while NCC- suggestive lesions on brain CT scans showed a prevalence range between 1.0 - 76%. The human taeniosis prevalence based on microscopy ranged between 0.1 - 14.7%. Based on Copro Ag-ELISA studies conducted in Kenya, Rwanda, Tanzania, and Zambia, the highest prevalence of 19.7% was reported in Kenya

**Conclusions:** Despite the public health and economic impact of *T. solium* in ESA, there are still large gaps in knowledge about the occurrence of the parasite, and the resulting One Health disease complex, and monitoring of *T. solium* taeniosis and cysticercosis is mostly not in place

**Author summary:** *Taenia solium* is a tapeworm that causes three diseases, taeniosis in humans and cysticercosis in humans and pigs. Neurocysticercosis, which occurs when the central nervous system is involved has been associated with up to 57% of epilepsy cases in sub–Saharan Africa. Diagnosing neurocysticercosis among people with epilepsy is vital to prevent further morbidity and mortality from the disease as well as to reduce the negative socio-cultural beliefs associated with epilepsy. Within Eastern and Southern Africa, there are many countries in which information on the presence of human taeniosis, cysticercosis and neurocysticercosis is missing. This systematic review aimed to describe the current information available and gaps in the epidemiology of human *T. solium* infections in Eastern and Southern Africa. We found that Information on either taeniosis, cysticercosis or NCC was available only for 16 of 27 countries within the region. We also found that most of the studies on *T. solium* taeniosis, cysticercosis and neurocysticercosis within the region have been done in Kenya, Madagascar, Mozambique, Rwanda, South Africa, Tanzania and Zambia. Understanding the epidemiology of *T. solium* infections is essential for monitoring, prevention and control of the disease complex in a One Health approach.
