## Supplement Table 2 for "The epidemiology of human *Taenia solium* infections: a systematic review of the distribution in Eastern and Southern Africa"

### Sheet: References
Study ID	Title	source	Country in which the study conducted
Abera 2013	Epidemiology of soil-transmitted helminths, Schistosoma mansoni, and haematocrit values among schoolchildren in Ethiopia	Journal of Infection in Developing Countries	Ethiopia
Afework Bitew 2016	Soil-Transmitted Helminths and Schistosoma mansoni Infections in Ethiopian Orthodox Church Students around Lake Tana, Northwest Ethiopia	PLoS ONE	Ethiopia
Alemayehu 2017	Epidemiology of intestinal helminthiasis among school children with emphasis on Schistosoma mansoni infection in Wolaita zone, Southern Ethiopia	BMC Public Health	Ethiopia
Alemu 2019	Magnitude of Intestinal Parasitosis and Associated Factors in Rural School Children, Northwest Ethiopia	Ethiopian journal of health sciences	Ethiopia
Bafa 2019	Magnitude of enteropathogens and associated factors among apparently healthy food handlers at Wolkite University Student's Cafeteria, Southern Ethiopia	BMC Research Notes	Ethiopia
Rottbeck 2013	High prevalence of cysticercosis in people with epilepsy in southern Rwanda	PLoS Neglected Tropical Diseases	Rwanda
Schmidt 2016	Association between Taenia solium infection and HIV/AIDS in northern Tanzania: a matched cross sectional-study	Infectious Diseases of Poverty	Tanzania
Schmidt 2019	Taenia solium cysticercosis and taeniasis in urban settings: Epidemiological evidence from a health-center based study among people with epilepsy in Dar es Salaam, Tanzania	PLoS Neglected Tropical Diseases	Tanzania
Segamwenge 2016	Neurocysticercosis among patients with first time seizure in Northern Namibia	Pan African Medical Journal	Namibia
SerranoOcana 2009	Neurocysticercosis in patients presenting with epilepsy at St Elizabeth's Hospital, Lusikisiki	South African Medical Journal	South Africa
Sobnach 2009	First case report of pharyngeal cysticercosis	Transactions of the Royal Society of Tropical Medicine and Hygiene	South Africa
Braae 2017	Effect of repeated mass drug administration with praziquantel and track and treat of taeniosis cases on the prevalence of taeniosis in Taenia solium endemic rural communities of Tanzania	Acta Tropica	Tanzania
Fevre 2017	An integrated study of human and animal infectious disease in the Lake Victoria crescent small-holder crop-livestock production system, Kenya	BMC Infectious Diseases	Kenya
Foyaca-Sibat 2009	Accuracy of serological testing for the diagnosis of prevalent neurocysticercosis in outpatients with epilepsy, Eastern Cape Province, South Africa	PLoS Neglected Tropical Diseases	South Africa
Kumwenda 2005	Differential diagnosis of stroke in a setting of high HIV prevalence in Blantyre, Malawi	Malawi Medical Journal : The Journal of Medical Association of Malawi	Malawi
Hunter 2015	Cysticercosis and epilepsy in rural Tanzania: A community-based case-control and imaging study	Tropical Medicine and International Health	Tanzania
Manske 2019	Intramedullary spinal neurocysticercosis	Neurology	Zambia
McCormick 2020	Disseminated cysticercosis and Kaposi sarcoma in a child with HIV/AIDS: A case report	BMC Infectious Diseases	Tanzania
Mugabe 2019	Cysticercosis: Report of 10 cases diagnosed at a district hospital in Rwanda	PLoS Neglected Tropical Diseases	Rwanda
Mwang'onde 2014	The public health and socioeconomic burden of Taenia solium cysticercosis in Northern Tanzania	International Journal of Infectious Diseases	Tanzania
Ndlovu 2018	Combined surgical and medical treatment of racemose neurocysticercosis in Swaziland	Neuroradiology	Swaziland
Mwang'onde 2018	The status and health burden of neurocysticercosis in Mbulu district, northern Tanzania	BMC Research Notes	Tanzania
Mwanjali 2013	Prevalence and risk factors associated with human Taenia solium infections in Mbozi District, Mbeya Region, Tanzania	PLoS Neglected Tropical Diseases	Tanzania
Mwape 2015	Prevalence of Neurocysticercosis in People with Epilepsy in the Eastern Province of Zambia	PLoS Neglected Tropical Diseases	Zambia
Mwape 2012	Taenia solium Infections in a rural area of Eastern Zambia-a community based study	PLoS Neglected Tropical Diseases	Zambia
Mwape 2013	The incidence of human cysticercosis in a rural community of Eastern Zambia	PLoS Neglected Tropical Diseases	Zambia
Noormahomed 2014	A cross-sectional serological study of cysticercosis, schistosomiasis, toxocariasis and echinococcosis in HIV-1 infected people in Beira, Mozambique	PLoS Neglected Tropical Diseases	Mozambique
Nsengiyumva 2003	Cysticercosis as a major risk factor for epilepsy in Burundi, east Africa	Epilepsia	Burundi
Teklemariam 2018	Schistosoma mansoni and other intestinal parasitic infections in schoolchildren and vervet monkeys in Lake Ziway area, Ethiopia	BMC Research Notes	Ethiopia
Winkler 2009	Epilepsy and neurocysticercosis in rural Tanzania-An imaging study	Epilepsia	Tanzania
Assane 2009	Human Taenia solium cysticercosis in the district of Angbnia, Mozambique: prevalence and clinical aspects	Tropical Medicine and International Health	Mozambique
Braae 2016	Effect of National Schistosomiasis Control Programme on Taenia solium taeniosis and porcine cysticercosis in rural communities of Tanzania	Parasite Epidemiology and Control	Tanzania
Buda 2020	Neurocysticercosis Among Zambian Children and Adolescents With Human Immunodeficiency Virus: A Geographic Information Systems Approach	Pediatric Neurology	Zambia
Ligabaw 2014	Schistosoma mansoni infection and associated determinant factors among school children in Sanja Town, northwest Ethiopia	Journal of Parasitology Research	Ethiopia
Lowoko 2017	Factors associated with intestinal parasites among school going children in Lodwar Municipality, Turkana County, Kenya	East African Medical Journal	Kenya
Martha 2014	Prevalence of smear positive tuberculosis, intestinal parasites and their co-infection among tuberculosis suspects in Gondar University Hospital and Gondar Poly Clinic, North West Ethiopia	Journal of Microbial and Biochemical Technology	Ethiopia
Megbaru 2017	Intestinal parasitosis and anaemia among patients in a Health Center, North Ethiopia	BMC Research Notes	Ethiopia
MelashuBalew 2015	Helminthiasis: hookworm infection remains a public health problem in Dera district, South Gondar, Ethiopia	PLoS ONE	Ethiopia
Moges 2014	Prevalence of intestinal parasites and Salmonella and Shigella among food handlers at food service establishments in the main campus and Health Sciences College of Hawassa University, Hawassa, Ethiopia	Ethiopian Journal of Health Development	Ethiopia
Mohammedaman 2016	Prevalence and factors associated with intestinal parasitic infections among food handlers of Southern Ethiopia: cross sectional study	BMC Public Health	Ethiopia
Agaba 2018	Subcutaneous nodules of cysticercosis as a sign of asymptomatic neurocysticercosis in an HIV positive patient	Revista da Sociedade Brasileira de Medicina Tropical	South Africa
Agersew 2016	Schistosoma mansoni and soil-transmitted helminths among preschool-aged children in Chuahit, Dembia district, Northwest Ethiopia: prevalence, intensity of infection and associated risk factors	BMC Public Health	Ethiopia
Amsalu Arota 2016	Non-opportunistic intestinal parasitic infections among HIV-infected individuals at Wolaita Sodo Hospital, South Ethiopia	Journal of Coastal Life Medicine	Ethiopia
Baye 2019	Prevalence of intestinal parasitic infections and associated risk factors among Jawi primary school children, Jawi town, north-west Ethiopia	BMC Infectious Diseases	Ethiopia
Bereket 2015	Prevalence of intestinal helminthiasis and associated risk factors among schoolchildren in Dawro Zone, Southern Ethiopia	Journal of Biology, Agriculture and Healthcare	Ethiopia
Birhan 2020	Prevalence and factors associated with intestinal parasitic infections among food handlers working at higher public University student's cafeterias and public food establishments in Ethiopia: a systematic review and meta-analysis	BMC Infectious Diseases	Ethiopia
Buzigi 2015	Prevalence of intestinal parasites, and its association with severe acute malnutrition related diarrhoea	Journal of Biology, Agriculture and Healthcare	Uganda
Daniel Getacher 2017	Schistosoma mansoni and other helminthes infections at Haike primary school children, North-East, Ethiopia: a cross-sectional study	BMC Research Notes	Ethiopia
Edosa 2019	Prevalence and associated risk factors of intestinal parasitic infections among asymptomatic food handlers in Wollo University student's cafeteria, Northeastern Ethiopia	BMC Research Notes	Ethiopia
El-Mekki 2014	Prevalence rate of intestinal parasites with interaction of other factors among displaced people in Khartoum State	Journal of Natural and Medical Sciences	Sudan
Fuhrimann 2016	Risk of intestinal parasitic infections in people with different exposures to wastewater and fecal sludge in Kampala, Uganda: a cross-sectional study	PLoS Neglected Tropical Diseases	Uganda
Tadesse 2017	Prevalence of intestinal parasites and associated factors among adult pre-ART and ART patients in Goncha Siso Enesie Woreda, East Gojjam, Northwest Ethiopia, 2014	Journal of AIDS & Clinical Research	Ethiopia
Telanesh 2018	Prevalence of intestinal parasitic infections in children under the age of 5 years attending the Debre Birhan referral hospital, North Shoa, Ethiopia	BMC Research Notes	Ethiopia
Tilahun 2019	Soil-transmitted helminths and other intestinal parasites among schoolchildren in Southern Ethiopia	Research and Reports in Tropical Medicine	Ethiopia
Yalewayker 2018	Prevalence of intestinal parasites and associated factors among pulmonary tuberculosis suspected patients attending university of Gondar Hospital, Gondar, Northwest Ethiopia	Journal of Parasitology Research	Ethiopia
Zeleke 2016	Intestinal polyparasitism with special emphasis to soil-transmitted helminths among residents around Gilgel Gibe Dam, Southwest Ethiopia: a community based survey	BMC Public Health	Ethiopia
Abebe 2011	Opportunistic and other intestinal parasites among HIV/AIDS patients attending Gambi higher clinic in Bahir Dar city, North West Ethiopia	Asian Pacific Journal of Tropical Medicine	Ethiopia
Getaneh 2017	Intestinal helminth co-infection and associated factors among tuberculosis patients in Arba Minch, Ethiopia	BMC Infectious Diseases	Ethiopia
Getaneh 2018	Burden of intestinal helminths and associated factors three years after initiation of mass drug administration in Arbaminch Zuria district, Southern Ethiopia	BMC Infectious Diseases	Ethiopia
Heller 2017	Case report: cysticercosis: sonographic diagnosis of a treatable cause of epilepsy and skin nodules	American Journal of Tropical Medicine and Hygiene	Malawi
Hundaol 2017	Prevalence of intestinal parasites among food handlers at cafeteria of Jimma University Specialized Hospital, southwest Ethiopia	Asian Pacific Journal of Tropical Disease	Ethiopia
Jones 2019	A prevalence survey of enteral parasites in preschool children in the Mangochi district of Malawi	BMC Infectious Diseases	Malawi
Nader 2019	Increased prevalence of cestode infection associated with history of deworming among primary school children in Ethiopia	American Journal of Tropical Medicine and Hygiene	Ethiopia
Getenet 2014	Prevalence of intestinal parasite, Shigella and Salmonella species among diarrheal children in Jimma health center, Jimma southwest Ethiopia: a cross sectional study	Annals of Clinical Microbiology and Antimicrobials	Ethiopia
Hassen 2014	Intestinal parasitic infections among prison inmates and tobacco farm workers in Shewa Robit, north-central Ethiopia	PLoS ONE	Ethiopia
Motsepe 2012	Spinal and vertebral neurocysticercosis in an HIV-positive female patient	Southern African Journal of Epidemiology and Infection	South Africa
Oboth 2019	Prevalence and clinical outcomes of Plasmodium falciparum and Intestinal Parasitic Infections among children in Kiryandongo refugee camp, mid-western Uganda: a cross sectional study	BMC Infectious Diseases	Uganda
Sacolo-Gwebu 2019	Prevalence and risk factors of schistosomiasis and soil-transmitted helminthiases among preschool aged children (1-5 years) in rural KwaZulu-Natal, South Africa: a cross-sectional study	Infectious Diseases of Poverty	South Africa
Alamir 2013	Intestinal parasites infection and associated factors among school children in Dagi primary school, Amhara National Regional State, Ethiopia	Health	Ethiopia
Araya 2014	Prevalence of Salmonella typhi and intestinal parasites among food handlers in Mekelle University student cafeteria, Mekelle, Ethiopia	Food Control	Ethiopia
Mariam 2000	Assessment of sanitary and hygienic status of catering establishments of Awassa Town	Ethiopian Journal of Health Development	Ethiopia
Mazigo 2010	Prevalence of intestinal parasitic infections among patients attending Bugando Medical Centre in Mwanza, north-western Tanzania: a retrospective study	Tanzania Journal of Health Research	Tanzania
Modjarrad 2005	Prevalence and predictors of intestinal helminth infections among human immunodeficiency virus type 1-infected adults in an urban African setting	American Journal of Tropical Medicine and Hygiene	Zambia
Mohammed 2003	Prevalence of intestinal parasites in HIV-infected adult patients in Southwestern Ethiopia	Ethiopian Journal of Health Development	Ethiopia
Ashenafi 2014	Assessment of the prevalence of intestinal parasitosis and associated risk factors among primary school children in Chencha town, Southern Ethiopia	BMC Public Health	Ethiopia
Augusto 2009	Geographic distribution and prevalence of schistosomiasis and soil-transmitted helminths among schoolchildren in Mozambique	American Journal of Tropical Medicine and Hygiene	Mozambique
Obala 2013	Webuye Health and Demographic Surveillance systems baseline survey of soil-transmitted helminths and intestinal protozoa among children up to five years	Journal of Tropical Medicine	Kenya
Oliveira 2015	Infection by intestinal parasites, stunting and anemia in school-aged children from southern Angola	PLoS ONE	Angola
Rakoto-Ratsimba 2007	Case report of solitary breast cysticercosis in Madagascar	Medecine Tropicale	Madagascar
Ramos 2014	Different profile of intestinal protozoa and helminthic infections among patients with diarrhoea according to age attending a rural hospital in southern Ethiopia	Tropical Biomedicine	Ethiopia
Sintayehu 2013	Prevalence of parasitic infections in HIV-positive patients in southern Ethiopia: a cross-sectional study	Journal of Infection in Developing Countries	Ethiopia
Siwila 2010	Intestinal helminths and protozoa in children in pre-schools in Kafue district, Zambia	Transactions of the Royal Society of Tropical Medicine and Hygiene	Zambia
Sousa-Figueiredo 2012	Epidemiology of malaria, schistosomiasis, geohelminths, anemia and malnutrition in the context of a demographic surveillance system in Northern Angola	PLoS ONE	Angola
Teklu 2013	Prevalence of intestinal parasitic infections among highland and lowland dwellers in Gamo area, South Ethiopia	BMC Public Health	Ethiopia
Thomas 2007	Cardiocysticercosis	SAMJ South African Medical Journal	South Africa
Tigist 2015	Prevalence of intestinal parasitosis among HIV/AIDS patients attending ART clinic of Arbaminch hospital	African Journal of Science and Research	Ethiopia
Walker 2000	Helminthiasis in African children in a relatively low risk region in South Africa: implications for treatment?	South African Journal of Epidemiology and Infection	South Africa
Rabenjamina 2000	Un cas de localisation bronchique de la cysticercose	Archives de l'Institut Pasteur de Madagascar	Madagascar
Rajaonarison 2001	Diagnostic de la neurocysticercose : a propos d'un cas	Archives de l'Institut Pasteur de Madagascar	Madagascar
Agnihotri 2006	Cysticercosis of breast - A case report	Polish Journal of Pathology	Mauritius
Jivan 2010	Intraventricular neurocysticercosis causing acute unilateral hydrocephalus	African Journal of Psychiatry (South Africa)	South Africa
Leutscher 2004	Cysticercosis in Peace Corps Volunteers in Madagascar 8	New England Journal of Medicine	Madagascar
Musara 2019	Suprasellar cysticercosis cyst with optic nerve compression masquerading as an arachnoid cyst	Middle East African Journal of Ophthalmology	Zimbabwe
Rakotoarivelo 2011	Neurocysticercosis as an important differential of paradoxical response during antituberculosis therapy in HIV-negative patient	Asian Pacific Journal of Tropical Disease	Madagascar
Vitali 2004	Multiple forms of neurocysticercosis in a single patient	British Journal of Neurosurgery	South Africa
Zafindraibe 2017	Seroprevalence of cysticercosis and associated risk factors in a group of patients examined at the regional referral hospital in antsirabe	Pan African Medical Journal	Madagascar
Carod 2011	Updated epidemiology of cysticercosis in Madagascar		Madagascar
Saldanha 2018	Neurocysticercosis in Child Bearing Women: An Overlooked Condition in Mozambique and a Potentially Missed Diagnosis in Women Presenting with Eclampsia	EC microbiology	Mozambique
Tuan 2020	Disseminated cysticercosis in rwandaâ€”case report of a patient presenting with difficulty with walking and skin nodules	Rwanda Medical Journal	Rwanda
Nowalaza 2021	Pulmonary cysticercosis in an urban South African child	Pediatric Pulmonology	South Africa
Himwaze 2022	Cardiac cysticercosis and neurocysticercosis in sudden and unexpected community deaths in Lusaka, Zambia: a descriptive medico-legal post-mortem examination study	International Journal of Infectious Diseases	Zambia
Rakotomahefa Narison 2014	SFP P-100 - Epidemiological clinical aspect of neurocysticercosis in the Pediatric Department at the Tamatave University Hospital Center, Madagascar. [French]	Archives de Pediatrie	Madagascar
Uledi 2010	A rare gigantic solitary cysticercosis pseudotumour of the neck	Journal of Surgical Case Reports	Malawi
Mukonde 2014	Neurocysticercosis: A case report	Epilepsia	Zambia
Kalata 2021	Neurological deterioration in a patient with HIV-associated cryptococcal meningitis initially improving on antifungal treatment: a case report of coincidental racemose neurocysticercosis	BMC Infectious Diseases	Malawi
Rahantamalala 2022	Prevalence and factors associated with human Taenia solium taeniosis and cysticercosis in twelve remote villages of Ranomafana rainforest, Madagascar	PLoS Neglected Tropical Diseases	Madagascar
Carod 2021	Hyperendemicity of cysticercosis in Madagascar: Novel insights from school children population-based antigen prevalence study	PLOS ONE	Madagascar
Sibat 2021	Neurocysticercosis, Epilepsy, COVID-19 and a Novel Hypothesis: Cases Series and Systematic Review	Clinical Schizophrenia and Related Psychoses	South Africa
Acosta Soto 2021	Evidence for Transmission of Taenia solium Taeniasis/Cysticercosis in a Rural Area of Northern Rwanda	Frontiers in Veterinary Science	Rwanda
Carod 2020	Cysticercosis in Madagascar	The Journal of infection in Developing Countries	Madagascar
Mabaso 2022	An audit of CT brain findings in adults with new-onset seizures in a resource restricted setting in South Africa	South African Journal of Radiology	South Africa
Diaz 2022	Prevalence of epilepsy, human cysticercosis, and porcine cysticercosis in western Kenya	The American Journal of Tropical Medicine and Hygiene	Kenya
Lyimo 2021	Thinking Outside Malaria: A Rare Case of Disseminated Cysticercosis With Cardiopulmonary Involvement From Urban Tanzania	Cureus	Tanzania
